# AS04 in a bivalent HPV vaccine drives superior cross-protective antibody response by increased NOTCH signaling of cDC1 leading to increased proliferation of adaptive immune cells

**DOI:** 10.1101/2025.02.25.25322835

**Authors:** Valentino D’Onofrio, Ana-Carolina Santana, Marthe Pauwels, Gwenn Waerlop, Anthony Willems, Fien De Boever, Peter Sehr, Tim Waterboer, Isabel Leroux-Roels, Ashish Sharma, Rafick Pierre Sékaly, Geert Leroux-Roels

## Abstract

**Introduction:** Cervarix® and Gardasil® are two HPV vaccines with differing antigen and adjuvant compositions. Gardasil-4 contains HPV types 6, 11, 16 and 18 type-specific L1 viral like particles (VLPs) formulated with amorphous AlHO9PS-3 adjuvant, while Cervarix targets HPV types 16 and 18 using AS04 (Al(OH)3 + TLR4 agonist MPL) to enhance immune response and cross-protection against other high-risk HPV types, not included in the vaccine.

**Methods:** To investigate mechanisms of cross-neutralizing potential of Cervarix, six monozygotic twins (12 females aged 9-13 years) were vaccinated with either Cervarix or Gardasil-4 (2 doses, 6 months apart). Serum neutralizing antibody titers against HPV 6,16,18,31,33,45,52, and 58, were assessed pre-vaccination and 7 days post-second dose. Multi-omic single cell RNA and ATAC sequencing of PBMCs were performed at the latter timepoint.

**Results:** Cervarix generated higher cross-neutralizing antibody titers than Gardasil-4. Higher frequencies of plasmacytoid (pDC) and conventional dendritic cells (cDC1, cDC2), CD4+ T effector memory (Tem) and B memory cells were also observed after Cervarix. Cervarix-vaccinated subjects showed increased DC-to-CD4+ Tem and B memory cell signaling, through increased antigen presentation and upregulation of NOTCH pathway. Gene Set Enrichment Analysis indicated enhanced pathways related to cell migration and NOTCH2 signaling in DCs and cell cycling/RNA translation in CD4+ T and B cells, correlating positively with cross-neutralizing antibody titers. Increased chromatin accessability in genes related to NOTCH signaling in cDC1 was also observed. Engagement of MHC and NOTCH induced FOS in CD4+ Tem cells and BCL2 in B memory cells, supporting proliferative and anti-apoptotic states. This also resulted in an increase in Th2 cells in Cervarix-vaccinated subjects, and increased IgG4 expression in B memory cells.

**Conclusion:** Increased DC signaling, including NOTCH, through AS04 in Cervarix supports cell survival and sustained RNA translation in adaptive immune cells, 7 days post-vaccination, especially memory T and B cells. This increased cell metabolism and activation may enhance cell maturation of adaptive immune cells, providing a mechanism triggered by Cervarix that can lead to improved cross-reactivity.
