## SupplementaryTable1 for "AS04 in a bivalent HPV vaccine drives superior cross-protective antibody response by increased NOTCH signaling of cDC1 leading to increased proliferation of adaptive immune cells"

### Sheet: Legend
Tab	Description
Summary_nAB	Summary statistics of neutralizing antibodies measured for HPV6, HPV16, HPV18, HPV31, HPV33, HPV45, HPV52, and HPV58
MannWhitneyU_nAB	MannWhitneyU test to determine differences in neutralizing antibodies per HPV type between Cervarix and Gardasil on Day 187
Summary_Cytokines	Summary statistics of cytokine concentrations on Day 187
KruskalWallis_Cytokines	KruskalWallis test to determine differences in cytokine concentrations between Cervarix and Gardasil on Day 187

### Sheet: Summary_nAB
Vax	Visit	n	mean	sd	stderr	LCL	UCL	median	min	max	IQR	LCLmed	UCLmed	Type
Cervarix	Day_0	6	141666666666667	530722777603022	216666666666667	859707268945465	197362606438787	12	12	25	0	12	25	HPV16
Cervarix	Day_187	6	134193166666667	56879121105786	232208039545242	74502189812295	193884143521038	157541.5	52474	180000	88027.75	52474	180000	HPV16
Gardasil	Day_0	6	318333333333333	485815465651997	198333333333333	-191498730734535	828165397401202	12	12	131	0	12	131	HPV16
Gardasil	Day_187	6	802268333333333	359346247199921	146702491103972	425157574458864	11793790922078	67294.5	47947	139351	44179.75	47947	139351	HPV16
Cervarix	Day_0	6	12	0	0	12	12	12	12	12	0	12	12	HPV18
Cervarix	Day_187	6	573128333333333	423330320644136	172823879704487	128870407400783	101738625926588	48417.5	18066	108498	73288.25	18066	108498	HPV18
Gardasil	Day_0	6	12	0	0	12	12	12	12	12	0	12	12	HPV18
Gardasil	Day_187	6	126098333333333	624698290110247	255032008993207	605402683509559	191656398315711	13705.5	3546	18534	9042.25	3546	18534	HPV18
Cervarix	Day_0	6	141666666666667	530722777603022	216666666666667	859707268945465	197362606438787	12	12	25	0	12	25	HPV31
Cervarix	Day_187	6	409366666666667	729095726682489	297652084002634	-355772373809799	117450570714313	638.5	446	18762	2407	446	18762	HPV31
Gardasil	Day_0	6	12	0	0	12	12	12	12	12	0	12	12	HPV31
Gardasil	Day_187	6	1568	215347951000236	87915432850742	-691938147582216	382793814758222	632.5	320	5863	943.75	320	5863	HPV31
Cervarix	Day_0	6	281666666666667	111430097669645	454911468798539	164727950815051	398605382518283	25	12	41	12	12	41	HPV33
Cervarix	Day_187	6	409333333333333	592707572641574	241971853275909	-212675117432972	103134178409964	202.5	84	1614	82.5	84	1614	HPV33
Gardasil	Day_0	6	18.5	712039324756716	290688837074973	110276055559283	259723944440717	18.5	12	25	13	12	25	HPV33
Gardasil	Day_187	6	268.5	271015682203078	110641688948304	-159135158746343	552913515874634	157	54	750	281.25	54	750	HPV33
Cervarix	Day_0	6	141666666666667	530722777603022	216666666666667	859707268945465	197362606438787	12	12	25	0	12	25	HPV45
Cervarix	Day_187	6	296833333333333	176833726044176	721920663538899	111257718886972	482408947779694	279.5	59	580	153	59	580	HPV45
Gardasil	Day_0	6	141666666666667	530722777603022	216666666666667	859707268945465	197362606438787	12	12	25	0	12	25	HPV45
Gardasil	Day_187	6	79	456552297113923	186386694804109	310877747932269	126912225206773	71.5	25	143	61.5	25	143	HPV45
Cervarix	Day_0	6	12	0	0	12	12	12	12	12	0	12	12	HPV52
Cervarix	Day_187	6	196666666666667	187794213613377	766666666666667	-0.0411274065450762	393744607398784	12	12	58	0	12	58	HPV52
Gardasil	Day_0	6	12	0	0	12	12	12	12	12	0	12	12	HPV52
Gardasil	Day_187	6	208333333333333	161296827825803	65849154217128	390626936107696	377603973055897	12	12	52	9.75	12	52	HPV52
Cervarix	Day_0	6	12	0	0	12	12	12	12	12	0	12	12	HPV58
Cervarix	Day_187	6	105	70191167535524	286554241520403	313388871823111	178661112817689	82.5	25	202	95.25	25	202	HPV58
Gardasil	Day_0	6	18	146969384566991	6	257650898618212	334234910138179	12	12	48	0	12	48	HPV58
Gardasil	Day_187	6	576666666666667	411468913366085	167981480460728	144856524271024	100847680906231	63.5	12	120	49.5	12	120	HPV58
Cervarix	Day_0	6	768333333333333	879583234643923	359088351864057	676026733864301	860639932802366	79.5	62	85	10	62	85	HPV6
Cervarix	Day_187	6	105	465231125355989	189929811597162	561769876262509	153823012373749	86.5	63	167	72.5	63	167	HPV6
Gardasil	Day_0	6	63	1236122971229	504645089807348	500276849869817	759723150130183	64.5	48	82	13.5	48	82	HPV6
Gardasil	Day_187	6	963781666666667	497120049743185	202948410462966	442086169159304	148547716417403	82695	50035	180000	58994.5	50035	180000	HPV6

### Sheet: MannWhitneyU_nAB
	Statistic	parameter	p-value	null.value	alternative	method	data name	confidence interval	estimate
HPV6	(W = 0)	NULL	0.00507486809794025	c(`location shift` = 0)	two.sided	Wilcoxon rank sum test with continuity correction	HPV6 by Vax	c(-179833.000014048, -49971.9999609756)	c(`difference in location` = -74093.7963516664)
HPV16	c(W = 27)	NULL	0.1704658650131	c(`location shift` = 0)	two.sided	Wilcoxon rank sum test with continuity correction	HPV16 by Vax	c(-4268.00000801586, 125712.999921001)	c(`difference in location` = 58884.1058584547)
HPV18	c(W = 35)	NULL	0.00823901882572464	c(`location shift` = 0)	two.sided	Wilcoxon rank sum test with continuity correction	HPV18 by Vax	c(2720.9999269426, 90904.0000553539)	c(`difference in location` = 52242)
HPV31	c(W = 22)	NULL	0.575173531920197	c(`location shift` = 0)	two.sided	Wilcoxon rank sum test with continuity correction	HPV31 by Vax	c(-1138.00002054519, 12899.0000664389)	c(`difference in location` = 112.8203125)
HPV33	c(W = 22)	NULL	0.575173531920197	c(`location shift` = 0)	two.sided	Wilcoxon rank sum test with continuity correction	HPV33 by Vax	c(-335.000015848622, 864.000014139417)	c(`difference in location` = 28.4267942583732)
HPV45	c(W = 32)	NULL	0.0306389879377033	c(`location shift` = 0)	two.sided	Wilcoxon rank sum test with continuity correction	HPV45 by Vax	c(33.9999541289215, 437.000045871078)	c(`difference in location` = 198.000037589606)
HPV52	c(W = 16)	NULL	0.752553750197242	c(`location shift` = 0)	two.sided	Wilcoxon rank sum test with continuity correction	HPV52 by Vax	c(-13.0000065326944, 5.99995676550382)	c(`difference in location` = -5.4710857089474e-05)
HPV58	c(W = 25.5)	NULL	0.260658123811313	c(`location shift` = 0)	two.sided	Wilcoxon rank sum test with continuity correction	HPV58 by Vax	c(-34.0000468546074, 134.000060155658)	c(`difference in location` = 38.1557050454562)

### Sheet: Summary_Cytokines
Cytokine	Vaccine	mean_concentration	median_concentration	min_concentration	max_concentration	iqr_concentration
IFN2a	Cervarix	0.891752982113659	0.918277000167519	0.637960009406316	109249791871328	0.291923668693641
IFN2a	Gardasil	14703164191725	114420882774559	0.179747274810315	341310074638851	0.985269730713312
IFNb	Cervarix	111902060158458	368909702487852	199635158015551	371829948556107	142290773974513
IFNb	Gardasil	25886685580584	160855372303648	194709599251332	694285718690929	326369664384796
IFNy	Cervarix	142966821565167	146951634916162	99369475735134	17859454069321	290161054316888
IFNy	Gardasil	15678144757049	140156452728869	123299568036593	223513316787628	484906932285398
IL10	Cervarix	0.535085644982687	0.434678055726058	0.401558752486981	0.869427715991652	0.124055879824331
IL10	Gardasil	0.467153358357176	0.443142048269909	0.428060695004268	0.554268641884616	0.0429443437331017
IL17A	Cervarix	328434533961833	337581471973965	240876623195265	397698568704138	0.94716801432141
IL17A	Gardasil	458149407765934	452065912492884	255585110430972	672880695646993	119406283457956
IL2	Cervarix	0.159721164224406	0	0	0.638884656897623	0.159721164224406
IL2	Gardasil	0.322007763482194	0.202567760766967	0	0.882895532394841	0.256555550407685
IL4	Cervarix	0.136424374636735	0.148198906550862	0.0872341558650785	0.162065529580136	0.0368787564807066
IL4	Gardasil	0.279882972768199	0.103083461555872	0.0759007380343923	0.837464229926658	0.199575231627672
IL9	Cervarix	111957931417489	0.794455230061068	0.416246424991724	247316037158572	0.651175716668966
IL9	Gardasil	0.854415398870571	0.908464520906355	0.470107234310422	113062531935915	0.237320297649918
TGFb1	Cervarix	25555263837395	252671007585786	205183948287388	311684590036839	716907813060341
TGFb1	Gardasil	216837518306914	212433747191155	199983946628572	242498632216775	203222695389393
TGFb2	Cervarix	160681039860401	130207335128182	109317662244842	2729918269404	545552739353552
TGFb2	Gardasil	137948615367555	138575025220244	101956386356986	172688024672747	524832746243156
TGFb3	Cervarix	112380821149105	108136514604898	89215656199233	14403459918739	226834726942952
TGFb3	Gardasil	104364497665327	119913423819375	362912901703796	14133985285218	37007421543686
TNFa	Cervarix	0.897302356235597	0.892257658777802	0.739512194498777	106518191288801	0.155729388141565
TNFa	Gardasil	115412900221987	116739706400805	0.895444721388898	138627715947449	0.145271977357488

### Sheet: KruskalWallis_Cytokines
Cytokine	test_statistic	df	p_value	significance
IFN2a	0.333333333333332	1	0.563702861650774	Not Significant
IFNb	0.333333333333332	1	0.563702861650774	Not Significant
IFNy	0.0833333333333321	1	0.772829992684449	Not Significant
IL10	0.0833333333333321	1	0.772829992684449	Not Significant
IL17A	208333333333333	1	0.148914673178766	Not Significant
IL2	115878378378378	1	0.28171791582573	Not Significant
IL4	0.333333333333332	1	0.563702861650774	Not Significant
IL9	0.0833333333333321	1	0.772829992684449	Not Significant
TGFb1	133333333333333	1	0.248213078989924	Not Significant
TGFb2	0.0833333333333321	1	0.772829992684449	Not Significant
TGFb3	0	1	1	Not Significant
TNFa	3	1	0.0832645166635506	Not Significant
