## SupplementaryTable2 for "AS04 in a bivalent HPV vaccine drives superior cross-protective antibody response by increased NOTCH signaling of cDC1 leading to increased proliferation of adaptive immune cells"

### Sheet: Legend
Tab	Description
CellFreq	Relative cell frequencies per subject per vaccine, scRNAseq analyzed cells annotated with azimuth
FisherExact	Fisher's Exact test for statistical differences in relative frequencies of each celltype between Cervarix and Gardasil

### Sheet: CellFreq
subject	vaccine	Celltype	count	total_count	relative_freq	relative_freq_percent
Subject_005	CERVARIX	ASDC	1	9209	0.000108589423390162	0.0108589423390162
Subject_005	CERVARIX	B intermediate	171	9209	0.0185687913997177	185687913997177
Subject_005	CERVARIX	B memory	81	9209	0.00879574329460311	0.87957432946031
Subject_005	CERVARIX	B naive	791	9209	0.085894233901618	85894233901618
Subject_005	CERVARIX	CD14 Mono	1150	9209	0.124877836898686	124877836898686
Subject_005	CERVARIX	CD16 Mono	95	9209	0.0103159952220654	103159952220654
Subject_005	CERVARIX	CD4 Naive	2628	9209	0.285373004669345	285373004669345
Subject_005	CERVARIX	CD4 Proliferating	9	9209	0.000977304810511456	0.0977304810511456
Subject_005	CERVARIX	CD4 TCM	1402	9209	0.152242371593007	152242371593007
Subject_005	CERVARIX	CD4 TEM	152	9209	0.0165055923553046	165055923553046
Subject_005	CERVARIX	CD8 Naive	669	9209	0.0726463242480182	726463242480182
Subject_005	CERVARIX	CD8 Proliferating	3	9209	0.000325768270170485	0.0325768270170485
Subject_005	CERVARIX	CD8 TCM	46	9209	0.00499511347594744	0.499511347594744
Subject_005	CERVARIX	CD8 TEM	378	9209	0.0410468020414812	410468020414812
Subject_005	CERVARIX	HSPC	2	9209	0.000217178846780324	0.0217178846780324
Subject_005	CERVARIX	ILC	3	9209	0.000325768270170485	0.0325768270170485
Subject_005	CERVARIX	MAIT	242	9209	0.0262786404604192	262786404604192
Subject_005	CERVARIX	NK	621	9209	0.0674340319252905	674340319252905
Subject_005	CERVARIX	NK_CD56bright	69	9209	0.00749267021392116	0.749267021392116
Subject_005	CERVARIX	Plasmablast	33	9209	0.00358345097187534	0.358345097187534
Subject_005	CERVARIX	Platelet	7	9209	0.000760125963731133	0.0760125963731133
Subject_005	CERVARIX	Treg	214	9209	0.0232381366054946	232381366054946
Subject_005	CERVARIX	cDC1	5	9209	0.000542947116950809	0.0542947116950809
Subject_005	CERVARIX	cDC2	67	9209	0.00727549136714084	0.727549136714084
Subject_005	CERVARIX	dnT	22	9209	0.00238896731458356	0.238896731458356
Subject_005	CERVARIX	gdT	324	9209	0.0351829731784124	351829731784124
Subject_005	CERVARIX	pDC	24	9209	0.00260614616136388	0.260614616136388
Subject_006	GARDASIL	ASDC	1	9491	0.000105362975450427	0.0105362975450427
Subject_006	GARDASIL	B intermediate	198	9491	0.0208618691391845	208618691391845
Subject_006	GARDASIL	B memory	41	9491	0.0043198819934675	0.43198819934675
Subject_006	GARDASIL	B naive	600	9491	0.063217785270256	63217785270256
Subject_006	GARDASIL	CD14 Mono	1568	9491	0.165209145506269	165209145506269
Subject_006	GARDASIL	CD16 Mono	52	9491	0.00547887472342219	0.547887472342219
Subject_006	GARDASIL	CD4 CTL	3	9491	0.00031608892635128	0.031608892635128
Subject_006	GARDASIL	CD4 Naive	2257	9491	0.237804235591613	237804235591613
Subject_006	GARDASIL	CD4 Proliferating	11	9491	0.00115899272995469	0.115899272995469
Subject_006	GARDASIL	CD4 TCM	1277	9491	0.134548519650195	134548519650195
Subject_006	GARDASIL	CD4 TEM	104	9491	0.0109577494468444	109577494468444
Subject_006	GARDASIL	CD8 Naive	618	9491	0.0651143188283637	651143188283637
Subject_006	GARDASIL	CD8 TCM	50	9491	0.00526814877252134	0.526814877252134
Subject_006	GARDASIL	CD8 TEM	319	9491	0.0336107891686861	336107891686861
Subject_006	GARDASIL	Eryth	7	9491	0.000737540828152987	0.0737540828152987
Subject_006	GARDASIL	HSPC	6	9491	0.00063217785270256	0.063217785270256
Subject_006	GARDASIL	ILC	2	9491	0.000210725950900853	0.0210725950900853
Subject_006	GARDASIL	MAIT	252	9491	0.0265514698135075	265514698135075
Subject_006	GARDASIL	NK	1168	9491	0.123063955326098	123063955326098
Subject_006	GARDASIL	NK_CD56bright	56	9491	0.0059003266252239	0.59003266252239
Subject_006	GARDASIL	Plasmablast	132	9491	0.0139079127594563	139079127594563
Subject_006	GARDASIL	Platelet	58	9491	0.00611105257612475	0.611105257612475
Subject_006	GARDASIL	Treg	174	9491	0.0183331577283742	183331577283742
Subject_006	GARDASIL	cDC1	2	9491	0.000210725950900853	0.0210725950900853
Subject_006	GARDASIL	cDC2	50	9491	0.00526814877252134	0.526814877252134
Subject_006	GARDASIL	dnT	36	9491	0.00379306711621536	0.379306711621536
Subject_006	GARDASIL	gdT	402	9491	0.0423559161310715	423559161310715
Subject_006	GARDASIL	pDC	47	9491	0.00495205984617006	0.495205984617006
Subject_007	CERVARIX	ASDC	3	8259	0.000363240101707228	0.0363240101707228
Subject_007	CERVARIX	B intermediate	187	8259	0.0226419663397506	226419663397506
Subject_007	CERVARIX	B memory	66	8259	0.00799128223755903	0.799128223755903
Subject_007	CERVARIX	B naive	717	8259	0.0868143843080276	868143843080276
Subject_007	CERVARIX	CD14 Mono	1347	8259	0.163094805666546	163094805666546
Subject_007	CERVARIX	CD16 Mono	122	8259	0.014771764136094	14771764136094
Subject_007	CERVARIX	CD4 CTL	5	8259	0.000605400169512047	0.0605400169512047
Subject_007	CERVARIX	CD4 Naive	1891	8259	0.228962344109456	228962344109456
Subject_007	CERVARIX	CD4 Proliferating	39	8259	0.00472212132219397	0.472212132219397
Subject_007	CERVARIX	CD4 TCM	1090	8259	0.131977236953626	131977236953626
Subject_007	CERVARIX	CD4 TEM	156	8259	0.0188884852887759	188884852887759
Subject_007	CERVARIX	CD8 Naive	673	8259	0.0814868628163216	814868628163216
Subject_007	CERVARIX	CD8 Proliferating	10	8259	0.0012108003390241	0.12108003390241
Subject_007	CERVARIX	CD8 TCM	112	8259	0.0135609637970699	135609637970699
Subject_007	CERVARIX	CD8 TEM	514	8259	0.0622351374258385	622351374258385
Subject_007	CERVARIX	Eryth	8	8259	0.000968640271219276	0.0968640271219276
Subject_007	CERVARIX	ILC	7	8259	0.000847560237316866	0.0847560237316866
Subject_007	CERVARIX	MAIT	41	8259	0.00496428138999879	0.496428138999879
Subject_007	CERVARIX	NK	492	8259	0.0595713766799855	595713766799855
Subject_007	CERVARIX	NK_CD56bright	38	8259	0.00460104128829156	0.460104128829156
Subject_007	CERVARIX	Plasmablast	18	8259	0.00217944061024337	0.217944061024337
Subject_007	CERVARIX	Platelet	125	8259	0.0151350042378012	151350042378012
Subject_007	CERVARIX	Treg	130	8259	0.0157404044073132	157404044073132
Subject_007	CERVARIX	cDC1	5	8259	0.000605400169512047	0.0605400169512047
Subject_007	CERVARIX	cDC2	55	8259	0.00665940186463252	0.665940186463252
Subject_007	CERVARIX	dnT	22	8259	0.00266376074585301	0.266376074585301
Subject_007	CERVARIX	gdT	343	8259	0.0415304516285265	415304516285265
Subject_007	CERVARIX	pDC	43	8259	0.00520644145780361	0.520644145780361
Subject_008	GARDASIL	ASDC	6	9473	0.000633379077377811	0.0633379077377811
Subject_008	GARDASIL	B intermediate	214	9473	0.0225905204264752	225905204264752
Subject_008	GARDASIL	B memory	79	9473	0.00833949118547451	0.833949118547451
Subject_008	GARDASIL	B naive	1253	9473	0.132270663992399	132270663992399
Subject_008	GARDASIL	CD14 Mono	1205	9473	0.127203631373377	127203631373377
Subject_008	GARDASIL	CD16 Mono	137	9473	0.0144621556001267	144621556001267
Subject_008	GARDASIL	CD4 CTL	2	9473	0.000211126359125937	0.0211126359125937
Subject_008	GARDASIL	CD4 Naive	2570	9473	0.271297371476829	271297371476829
Subject_008	GARDASIL	CD4 Proliferating	5	9473	0.000527815897814842	0.0527815897814842
Subject_008	GARDASIL	CD4 TCM	1223	9473	0.12910376860551	12910376860551
Subject_008	GARDASIL	CD4 TEM	177	9473	0.0186846827826454	186846827826454
Subject_008	GARDASIL	CD8 Naive	895	9473	0.0944790457088567	944790457088567
Subject_008	GARDASIL	CD8 Proliferating	3	9473	0.000316689538688905	0.0316689538688905
Subject_008	GARDASIL	CD8 TCM	127	9473	0.013406523804497	13406523804497
Subject_008	GARDASIL	CD8 TEM	434	9473	0.0458144199303283	458144199303283
Subject_008	GARDASIL	Eryth	7	9473	0.000738942256940779	0.0738942256940779
Subject_008	GARDASIL	HSPC	1	9473	0.000105563179562968	0.0105563179562968
Subject_008	GARDASIL	ILC	9	9473	0.000950068616066716	0.0950068616066716
Subject_008	GARDASIL	MAIT	56	9473	0.00591153805552623	0.591153805552623
Subject_008	GARDASIL	NK	448	9473	0.0472923044442099	472923044442099
Subject_008	GARDASIL	NK_CD56bright	36	9473	0.00380027446426686	0.380027446426686
Subject_008	GARDASIL	Plasmablast	13	9473	0.00137232133431859	0.137232133431859
Subject_008	GARDASIL	Platelet	44	9473	0.00464477990077061	0.464477990077061
Subject_008	GARDASIL	Treg	125	9473	0.0131953974453711	131953974453711
Subject_008	GARDASIL	cDC1	1	9473	0.000105563179562968	0.0105563179562968
Subject_008	GARDASIL	cDC2	43	9473	0.00453921672120764	0.453921672120764
Subject_008	GARDASIL	dnT	30	9473	0.00316689538688905	0.316689538688905
Subject_008	GARDASIL	gdT	309	9473	0.0326190224849572	326190224849572
Subject_008	GARDASIL	pDC	21	9473	0.00221682677082234	0.221682677082234
Subject_009	GARDASIL	ASDC	4	9238	0.000432994154578913	0.0432994154578913
Subject_009	GARDASIL	B intermediate	265	9238	0.028685862740853	28685862740853
Subject_009	GARDASIL	B memory	39	9238	0.0042216930071444	0.42216930071444
Subject_009	GARDASIL	B naive	820	9238	0.0887638016886772	887638016886772
Subject_009	GARDASIL	CD14 Mono	1449	9238	0.156852132496211	156852132496211
Subject_009	GARDASIL	CD16 Mono	140	9238	0.015154795410262	15154795410262
Subject_009	GARDASIL	CD4 CTL	3	9238	0.000324745615934185	0.0324745615934185
Subject_009	GARDASIL	CD4 Naive	1630	9238	0.176445117990907	176445117990907
Subject_009	GARDASIL	CD4 Proliferating	14	9238	0.0015154795410262	0.15154795410262
Subject_009	GARDASIL	CD4 TCM	1413	9238	0.152955185105001	152955185105001
Subject_009	GARDASIL	CD4 TEM	145	9238	0.0156960381034856	156960381034856
Subject_009	GARDASIL	CD8 Naive	917	9238	0.0992639099372158	992639099372158
Subject_009	GARDASIL	CD8 Proliferating	17	9238	0.00184022515696038	0.184022515696038
Subject_009	GARDASIL	CD8 TCM	105	9238	0.0113660965576965	113660965576965
Subject_009	GARDASIL	CD8 TEM	639	9238	0.0691708161939814	691708161939814
Subject_009	GARDASIL	Eryth	6	9238	0.00064949123186837	0.064949123186837
Subject_009	GARDASIL	HSPC	10	9238	0.00108248538644728	0.108248538644728
Subject_009	GARDASIL	ILC	7	9238	0.000757739770513098	0.0757739770513098
Subject_009	GARDASIL	MAIT	213	9238	0.0230569387313271	230569387313271
Subject_009	GARDASIL	NK	348	9238	0.0376704914483654	376704914483655
Subject_009	GARDASIL	NK_CD56bright	30	9238	0.00324745615934185	0.324745615934185
Subject_009	GARDASIL	Plasmablast	71	9238	0.00768564624377571	0.768564624377571
Subject_009	GARDASIL	Platelet	14	9238	0.0015154795410262	0.15154795410262
Subject_009	GARDASIL	Treg	218	9238	0.0235981814245508	235981814245508
Subject_009	GARDASIL	cDC1	1	9238	0.000108248538644728	0.0108248538644728
Subject_009	GARDASIL	cDC2	27	9238	0.00292271054340766	0.292271054340766
Subject_009	GARDASIL	dnT	32	9238	0.00346395323663131	0.34639532366313
Subject_009	GARDASIL	gdT	642	9238	0.0694955618099156	694955618099156
Subject_009	GARDASIL	pDC	19	9238	0.00205672223424984	0.205672223424984
Subject_010	CERVARIX	ASDC	5	12000	0.000416666666666667	0.0416666666666667
Subject_010	CERVARIX	B intermediate	473	12000	0.0394166666666667	394166666666667
Subject_010	CERVARIX	B memory	81	12000	0.00675	675
Subject_010	CERVARIX	B naive	1600	12000	0.133333333333333	133333333333333
Subject_010	CERVARIX	CD14 Mono	956	12000	0.0796666666666667	796666666666667
Subject_010	CERVARIX	CD16 Mono	112	12000	0.00933333333333333	0.933333333333333
Subject_010	CERVARIX	CD4 CTL	3	12000	0.00025	25
Subject_010	CERVARIX	CD4 Naive	2430	12000	0.2025	20.25
Subject_010	CERVARIX	CD4 Proliferating	15	12000	0.00125	125
Subject_010	CERVARIX	CD4 TCM	1782	12000	0.1485	14.85
Subject_010	CERVARIX	CD4 TEM	224	12000	0.0186666666666667	186666666666667
Subject_010	CERVARIX	CD8 Naive	1383	12000	0.11525	11525
Subject_010	CERVARIX	CD8 Proliferating	8	12000	0.000666666666666667	0.0666666666666667
Subject_010	CERVARIX	CD8 TCM	193	12000	0.0160833333333333	160833333333333
Subject_010	CERVARIX	CD8 TEM	473	12000	0.0394166666666667	394166666666667
Subject_010	CERVARIX	Eryth	7	12000	0.000583333333333333	0.0583333333333333
Subject_010	CERVARIX	HSPC	8	12000	0.000666666666666667	0.0666666666666667
Subject_010	CERVARIX	ILC	10	12000	0.000833333333333333	0.0833333333333333
Subject_010	CERVARIX	MAIT	467	12000	0.0389166666666667	389166666666667
Subject_010	CERVARIX	NK	429	12000	0.03575	3575
Subject_010	CERVARIX	NK_CD56bright	53	12000	0.00441666666666667	0.441666666666667
Subject_010	CERVARIX	Plasmablast	17	12000	0.00141666666666667	0.141666666666667
Subject_010	CERVARIX	Platelet	32	12000	0.00266666666666667	0.266666666666667
Subject_010	CERVARIX	Treg	321	12000	0.02675	2675
Subject_010	CERVARIX	cDC2	56	12000	0.00466666666666667	0.466666666666667
Subject_010	CERVARIX	dnT	34	12000	0.00283333333333333	0.283333333333333
Subject_010	CERVARIX	gdT	800	12000	0.0666666666666667	666666666666667
Subject_010	CERVARIX	pDC	28	12000	0.00233333333333333	0.233333333333333
Subject_013	CERVARIX	ASDC	1	9263	0.000107956385620209	0.0107956385620209
Subject_013	CERVARIX	B intermediate	261	9263	0.0281766166468747	281766166468747
Subject_013	CERVARIX	B memory	30	9263	0.00323869156860628	0.323869156860628
Subject_013	CERVARIX	B naive	869	9263	0.093814099103962	93814099103962
Subject_013	CERVARIX	CD14 Mono	1522	9263	0.164309618913959	164309618913959
Subject_013	CERVARIX	CD16 Mono	207	9263	0.0223469718233834	223469718233834
Subject_013	CERVARIX	CD4 CTL	7	9263	0.000755694699341466	0.0755694699341466
Subject_013	CERVARIX	CD4 Naive	2322	9263	0.250674727410126	250674727410126
Subject_013	CERVARIX	CD4 Proliferating	1	9263	0.000107956385620209	0.0107956385620209
Subject_013	CERVARIX	CD4 TCM	960	9263	0.103638130195401	103638130195401
Subject_013	CERVARIX	CD4 TEM	112	9263	0.0120911151894635	120911151894635
Subject_013	CERVARIX	CD8 Naive	899	9263	0.0970527906725683	970527906725683
Subject_013	CERVARIX	CD8 TCM	58	9263	0.00626147036597215	0.626147036597215
Subject_013	CERVARIX	CD8 TEM	694	9263	0.0749217316204253	749217316204253
Subject_013	CERVARIX	Eryth	1	9263	0.000107956385620209	0.0107956385620209
Subject_013	CERVARIX	HSPC	1	9263	0.000107956385620209	0.0107956385620209
Subject_013	CERVARIX	MAIT	153	9263	0.016517326999892	16517326999892
Subject_013	CERVARIX	NK	602	9263	0.0649897441433661	649897441433661
Subject_013	CERVARIX	NK_CD56bright	26	9263	0.00280686602612545	0.280686602612545
Subject_013	CERVARIX	Plasmablast	29	9263	0.00313073518298607	0.313073518298607
Subject_013	CERVARIX	Platelet	7	9263	0.000755694699341466	0.0755694699341466
Subject_013	CERVARIX	Treg	146	9263	0.0157616323005506	157616323005506
Subject_013	CERVARIX	cDC1	3	9263	0.000323869156860628	0.0323869156860628
Subject_013	CERVARIX	cDC2	36	9263	0.00388642988232754	0.388642988232754
Subject_013	CERVARIX	dnT	21	9263	0.0022670840980244	0.22670840980244
Subject_013	CERVARIX	gdT	257	9263	0.0277447911043938	277447911043938
Subject_013	CERVARIX	pDC	38	9263	0.00410234265356796	0.410234265356796
Subject_014	GARDASIL	B intermediate	126	4820	0.0261410788381743	261410788381743
Subject_014	GARDASIL	B memory	23	4820	0.00477178423236515	0.477178423236515
Subject_014	GARDASIL	B naive	380	4820	0.0788381742738589	788381742738589
Subject_014	GARDASIL	CD14 Mono	883	4820	0.183195020746888	183195020746888
Subject_014	GARDASIL	CD16 Mono	94	4820	0.0195020746887967	195020746887967
Subject_014	GARDASIL	CD4 Naive	1021	4820	0.211825726141079	211825726141079
Subject_014	GARDASIL	CD4 Proliferating	3	4820	0.000622406639004149	0.0622406639004149
Subject_014	GARDASIL	CD4 TCM	491	4820	0.101867219917012	101867219917012
Subject_014	GARDASIL	CD4 TEM	65	4820	0.0134854771784232	134854771784232
Subject_014	GARDASIL	CD8 Naive	411	4820	0.0852697095435685	852697095435685
Subject_014	GARDASIL	CD8 TCM	30	4820	0.00622406639004149	0.622406639004149
Subject_014	GARDASIL	CD8 TEM	570	4820	0.118257261410788	118257261410788
Subject_014	GARDASIL	HSPC	2	4820	0.0004149377593361	0.04149377593361
Subject_014	GARDASIL	ILC	1	4820	0.00020746887966805	0.020746887966805
Subject_014	GARDASIL	MAIT	82	4820	0.0170124481327801	170124481327801
Subject_014	GARDASIL	NK	367	4820	0.0761410788381743	761410788381743
Subject_014	GARDASIL	NK_CD56bright	17	4820	0.00352697095435685	0.352697095435685
Subject_014	GARDASIL	Plasmablast	31	4820	0.00643153526970954	0.643153526970954
Subject_014	GARDASIL	Platelet	1	4820	0.00020746887966805	0.020746887966805
Subject_014	GARDASIL	Treg	67	4820	0.0139004149377593	139004149377593
Subject_014	GARDASIL	cDC2	26	4820	0.00539419087136929	0.539419087136929
Subject_014	GARDASIL	dnT	12	4820	0.0024896265560166	0.24896265560166
Subject_014	GARDASIL	gdT	108	4820	0.0224066390041494	224066390041494
Subject_014	GARDASIL	pDC	9	4820	0.00186721991701245	0.186721991701245

### Sheet: FisherExact
Cluster	P_Value	Odds_Ratio	Conf_Lower	Conf_Upper
ASDC	0.663008599508954	0.7750384143014	0.29504280202765	201036600474956
B intermediate	0.00126410641881146	116407224193347	106041437799175	127828411978934
B memory	0.0493302890758127	12100238591888	0.996432245872742	147186161918256
B naive	4.25052e+08	112329738700489	106860698675052	118086855293351
CD14 Mono	1.13763e-09	0.805969876551229	0.77252266433388	0.840868460287076
CD16 Mono	0.240380361793101	108151682532157	0.949421978236171	123253356518954
CD4 CTL	0.303556729561114	159883982285944	0.636243578792364	43554181067986
CD4 Naive	4.64707e+09	107494314468004	103808644512174	111315990593992
CD4 Proliferating	0.0188570077957431	165459034147696	107053756463261	260112826544558
CD4 TCM	0.489017856332935	101536074066133	0.97231887929778	106031407267814
CD4 TEM	0.0627144098624914	112025503799321	0.993655530485036	126363663997925
CD8 Naive	0.000455273294349895	109659477361929	104128496635983	115497400497822
CD8 Proliferating	0.755643071879732	0.89517388431515	0.461685718858269	174089967064668
CD8 TCM	0.14306529072667	111890254889516	0.962537872853182	130172856342098
CD8 TEM	0.00029965410409428	0.888843653377721	0.833592589156455	0.947792724339917
Eryth	0.31569684753103	0.681957781838962	0.330382408066158	138534305168434
HSPC	0.0669242417007226	0.493475997055066	0.2121134997964	109136573401291
ILC	0.750472580211847	0.897421365645052	0.454558362146349	177762036727133
MAIT	2.50379e+08	128337788477589	115513170924761	142666512987508
NK	0.000495415	0.771562597011895	0.725845423123022	0.820090893307542
NK_CD56bright	0.242052941717281	114155877293243	0.910943776848777	143326951018505
Plasmablast	4.6518e-08	0.333160962886027	0.260519958425509	0.423237117000626
Platelet	0.0665319995812515	124719208616548	0.979617181357327	159233941947667
Treg	0.00164816001005055	118793430179616	10655972381619	132496890235446
cDC1	0.0866686453093723	277139827510906	0.856104896033283	116725985531182
cDC2	0.0386679496892608	1251081579997	100844236910056	155561708396594
dnT	0.0604438380197566	0.766749767618552	0.578223380586824	101565061660972
gdT	0.870011624373083	100636142361324	0.936536855153149	108150670633079
pDC	0.232016249531227	118182542413452	0.901774553273081	155374841794423
