## SupplementaryTable6 for "AS04 in a bivalent HPV vaccine drives superior cross-protective antibody response by increased NOTCH signaling of cDC1 leading to increased proliferation of adaptive immune cells"

### Sheet: Legend
Tab	Description
Cytokine_Ab_Correlation	Pearson Correlation of cytokine concentrations with HPV types
Th_CellFrequencies	Relative T helper cell frequencies per subject per vaccine, scRNAseq analyzed cells annotated with azimuth
FisherExact_frq	Fisher's Exact test for statistical differences in relative frequencies of each T helper celltype between Cervarix and Gardasil
DEGs_IgG4	Differentially expressed genes related to IgG4 production in memory B cells between Cervarix and Gardasil

### Sheet: Cytokine_Ab_Correlation
Cytokine	Antibody	Correlation	P_Value	CI_Lower	CI_Upper
TGFb1	HPV6	-0.459107521637959	0.252487612290687	-0.879306610997969	0.363005025651408
TGFb1	HPV16	0.599046951318121	0.116573249427898	-0.182785702084101	0.916736086669635
TGFb1	HPV18	0.761771807999721	0.0280488304444932	0.123270457593434	0.954219654055937
TGFb1	HPV31	-0.328924033276366	0.426306913268189	-0.839105782920348	0.489118721225124
TGFb1	HPV33	-0.384784500217388	0.346579481061026	-0.857066287059955	0.438893062156215
TGFb1	HPV45	0.303671540763797	0.464651839976948	-0.510172816649238	0.830604210238626
TGFb1	HPV52	-0.503423524636823	0.203436995752426	-0.891749332219775	0.311893172987964
TGFb1	HPV58	0.568921720685709	0.141100919216475	-0.226593313417852	0.909123601667162
TGFb2	HPV6	-0.298190263304967	0.47315205306176	-0.82872584298788	0.514617492191595
TGFb2	HPV16	0.292925164133924	0.481374676746175	-0.51884613232877	0.826910231904638
TGFb2	HPV18	0.527960101516419	0.178647692010689	-0.281407413233156	0.898394913343598
TGFb2	HPV31	-0.414039250752203	0.307836187265291	-0.866035664108716	0.41036174395299
TGFb2	HPV33	-0.380189799120744	0.35285820755515	-0.855631070313173	0.443228140770368
TGFb2	HPV45	0.195994315156407	0.64181330538095	-0.590191007635319	0.791369682607203
TGFb2	HPV52	-0.0973718867797632	0.818578443010815	-0.750545861307222	0.652041055554802
TGFb2	HPV58	0.861237462520949	0.00600382013487619	0.39827229719452	0.974497124661817
TGFb3	HPV6	-0.023879224246855	0.955243472060524	-0.716495649663418	0.69244551455371
TGFb3	HPV16	0.174416806099416	0.679540423779317	-0.604560750507436	0.78286972110545
TGFb3	HPV18	-0.0480457719762546	0.910052717383692	-0.728068799187056	0.679637335167363
TGFb3	HPV31	0.456821301987033	0.255164736064037	-0.365514138153294	0.878648756574046
TGFb3	HPV33	0.466084705927482	0.244405407324628	-0.355273176269965	0.881304414387045
TGFb3	HPV45	0.151703199701423	0.719890465555596	-0.619158474223063	0.773669931982346
TGFb3	HPV52	-0.172647270101334	0.682661485819534	-0.782162428959544	0.605717116338379
TGFb3	HPV58	-0.578537296070016	0.132987440910106	-0.911578352970402	0.212951683095415
IFN2a	HPV6	0.246427151281371	0.556314085376202	-0.554542358449594	0.810377574419527
IFN2a	HPV16	-0.227794572932199	0.587430595120487	-0.803490645574109	0.568064439199881
IFN2a	HPV18	-0.101362087370009	0.811243850903079	-0.75230036794647	0.649718350999904
IFN2a	HPV31	-0.17215778841046	0.683525517187965	-0.781966502995824	0.606036405956461
IFN2a	HPV33	-0.11538863512488	0.785559071070003	-0.758395480964617	0.641440631179175
IFN2a	HPV45	-0.158155767117449	0.708365816123987	-0.776310387509611	0.615064976698985
IFN2a	HPV52	0.530847291932169	0.17584343504202	-0.277709437804325	0.899165893502605
IFN2a	HPV58	0.401986873370578	0.323536345676205	-0.422314882332929	0.862375364273555
IFNb	HPV6	-0.325937734104105	0.430769962874076	-0.838113235659521	0.491659242018711
IFNb	HPV16	0.499248443190492	0.207824701742499	-0.316918636367296	0.890601612583635
IFNb	HPV18	0.604703415981628	0.112259621425261	-0.17419876311365	0.918140173419538
IFNb	HPV31	-0.100567687269936	0.81270313806424	-0.751951801715173	0.650181893848206
IFNb	HPV33	-0.0657294477629786	0.877111793987798	-0.736298669347468	0.669975234421303
IFNb	HPV45	0.391261704052157	0.337816538329289	-0.432716020898377	0.859077155020021
IFNb	HPV52	-0.152332266554956	0.718764850442584	-0.773928306434173	0.618761229929322
IFNb	HPV58	0.753518861565336	0.0308568179860663	0.104145634331601	0.952453757511303
IFNy	HPV6	0.0372631807136524	0.930196186207004	-0.685407418823532	0.722952564301981
IFNy	HPV16	0.145669680614073	0.730708577746731	-0.622948597706439	0.771181254013802
IFNy	HPV18	0.203295451211874	0.629193318828021	-0.585213256172929	0.794194601684188
IFNy	HPV31	-0.128758998837329	0.761231955657233	-0.764102619031902	0.633382622948668
IFNy	HPV33	-0.0558679517887941	0.895465357066937	-0.731733531238574	0.675394328215084
IFNy	HPV45	-0.0736448940119167	0.862414284210627	-0.739919294015823	0.665568063899934
IFNy	HPV52	-0.0999583469053768	0.813822796015349	-0.751684188775104	0.650537073559281
IFNy	HPV58	0.0084993664735262	0.984064455330122	-0.700368258990126	0.70892634118714
IL10	HPV6	-0.184049783507738	0.662620661313022	-0.786692683134817	0.598207622685159
IL10	HPV16	0.418938343593924	0.30156080180231	-0.405420640264037	0.867509793831636
IL10	HPV18	0.535219179562042	0.171642509852235	-0.272063842143192	0.900329003066541
IL10	HPV31	-0.234917068958347	0.575467381229049	-0.80614156537347	0.562945725364033
IL10	HPV33	-0.171097899641664	0.685397456811345	-0.781541845524944	0.606726914620113
IL10	HPV45	0.230353693109726	0.58312262282949	-0.566232340233795	0.804445758923331
IL10	HPV52	-0.224730970963494	0.592601744068881	-0.802343338834656	0.57024737635375
IL10	HPV58	0.771149492562757	0.0250561973471066	0.145592978086164	0.956210060663697
IL17A	HPV6	0.468874742020469	0.241210727850379	-0.352149584416045	0.88209916297706
IL17A	HPV16	-0.461875015111885	0.249265932015792	-0.880100811283059	0.359951682347341
IL17A	HPV18	-0.45934664493813	0.252208422974888	-0.879375325672302	0.362741898713319
IL17A	HPV31	0.00279454906375735	0.994760247785445	-0.703263275705941	0.706077040179722
IL17A	HPV33	0.13101861002429	0.757136940161692	-0.63200428296407	0.765057408488051
IL17A	HPV45	-0.273790469923882	0.511720524232332	-0.820216741424858	0.533886673036316
IL17A	HPV52	0.630940036338086	0.093452540290223	-0.132757898534667	0.924551489536638
IL17A	HPV58	0.160079412327463	0.704939309975079	-0.613836500531159	0.7770933871864
IL2	HPV6	0.0356583087122074	0.933197324637764	-0.686258543407721	0.722184583864834
IL2	HPV16	-0.147129279930718	0.72808788518872	-0.77178506095839	0.62203500671237
IL2	HPV18	-0.0654639919334414	0.877605249486373	-0.736176577393595	0.670122141940986
IL2	HPV31	-0.363631537858224	0.375909477998556	-0.850397503837687	0.458537682823326
IL2	HPV33	-0.350864577562513	0.394126797113713	-0.846295396006315	0.47001779126855
IL2	HPV45	-0.276988355332238	0.506599480726451	-0.821345901976314	0.531408098009126
IL2	HPV52	-0.451208889479105	0.261796798050226	-0.877026977586163	0.371623461153408
IL2	HPV58	-0.0020073946380473	0.996236145164979	-0.705682095766895	0.703660902011882
IL4	HPV6	0.754084152926349	0.030659209602546	0.10544045911216	0.952575141719363
IL4	HPV16	-0.0250428042342245	0.953064370111552	-0.717061753799196	0.691838997439358
IL4	HPV18	-0.305800504649974	0.461367001326465	-0.831330561461569	0.508434674840723
IL4	HPV31	0.176780962679589	0.675376789358305	-0.603010668196943	0.783812238314718
IL4	HPV33	0.283986837924994	0.495460914534081	-0.525935081218397	0.823802243506983
IL4	HPV45	-0.328870070680084	0.426387387173482	-0.839087877622603	0.489164752055612
IL4	HPV52	-0.236938708010286	0.572087047531151	-0.806889843936176	0.561481598719409
IL4	HPV58	-0.0554647280340966	0.896216723273356	-0.731545569279438	0.675614239981546
IL9	HPV6	-0.309656433621071	0.45544160426222	-0.832641557202127	0.505269611208438
IL9	HPV16	-0.420259135866088	0.299879585442806	-0.867905874342699	0.404080226640073
IL9	HPV18	-0.294740277976416	0.478533643145808	-0.827537413783148	0.517392805132459
IL9	HPV31	-0.467754242166883	0.242491172593866	-0.881780268275503	0.353406244295994
IL9	HPV33	-0.502044255898273	0.204881078204251	-0.891370726413812	0.313558433057966
IL9	HPV45	-0.153186282072006	0.717237432530689	-0.774278742405688	0.618221302826937
IL9	HPV52	-0.333637459586245	0.41930263180122	-0.840665488244889	0.485080445588885
IL9	HPV58	-0.0234566229537062	0.956034961977187	-0.716289819898286	0.692665545502449
TNFa	HPV6	0.242820581725789	0.562291281106792	-0.557193161809628	0.809056575447323
TNFa	HPV16	-0.702728099933944	0.0519032414481613	-0.941283558563265	0.00385262150742899
TNFa	HPV18	-0.484733167416646	0.223459588266451	-0.886572226059035	0.33404089594735
TNFa	HPV31	-0.606663715134598	0.110786178306247	-0.91862494283457	0.171194981907901
TNFa	HPV33	-0.596789897843838	0.118320200492959	-0.916173625910205	0.186179105199936
TNFa	HPV45	-0.647301085576654	0.0827183081885883	-0.928467142066974	0.105489231780285
TNFa	HPV52	0.100854432932691	0.812176341069398	-0.650014638438381	0.752077661766817
TNFa	HPV58	-0.193227655356387	0.646615291637734	-0.790292536169073	0.59206176316482

### Sheet: Th_CellFreq
subject	vaccine	Thelp	count	total_count	relative_freq	relative_freq_percent
Subject_005	CERVARIX	Tfh	40	4405	0.00908059023836549	0.908059023836549
Subject_005	CERVARIX	Th1	23	4405	0.00522133938706016	0.522133938706016
Subject_005	CERVARIX	Th17	103	4405	0.0233825198637911	233825198637911
Subject_005	CERVARIX	Th2	159	4405	0.0360953461975028	360953461975028
Subject_005	CERVARIX	Treg	181	4405	0.0410896708286039	410896708286039
Subject_005	CERVARIX	other CD4	3899	4405	0.885130533484677	885130533484677
Subject_006	GARDASIL	Tfh	53	3826	0.0138525875588082	138525875588082
Subject_006	GARDASIL	Th1	19	3826	0.00496602195504443	0.496602195504443
Subject_006	GARDASIL	Th17	113	3826	0.0295347621536853	295347621536853
Subject_006	GARDASIL	Th2	91	3826	0.023784631468897	23784631468897
Subject_006	GARDASIL	Treg	167	3826	0.0436487192890748	436487192890748
Subject_006	GARDASIL	other CD4	3383	3826	0.88421327757449	88421327757449
Subject_007	CERVARIX	Tfh	34	3311	0.0102688009664754	102688009664754
Subject_007	CERVARIX	Th1	67	3311	0.0202355783751133	202355783751133
Subject_007	CERVARIX	Th17	100	3311	0.0302023557837511	302023557837511
Subject_007	CERVARIX	Th2	92	3311	0.027786167321051	27786167321051
Subject_007	CERVARIX	Treg	105	3311	0.0317124735729387	317124735729387
Subject_007	CERVARIX	other CD4	2913	3311	0.87979462398067	879794623980671
Subject_008	GARDASIL	Tfh	40	4102	0.00975134080936129	0.975134080936129
Subject_008	GARDASIL	Th1	13	4102	0.00316918576304242	0.316918576304242
Subject_008	GARDASIL	Th17	90	4102	0.0219405168210629	219405168210629
Subject_008	GARDASIL	Th2	72	4102	0.0175524134568503	175524134568503
Subject_008	GARDASIL	Treg	112	4102	0.0273037542662116	273037542662116
Subject_008	GARDASIL	other CD4	3775	4102	0.920282788883471	920282788883471
Subject_009	GARDASIL	Tfh	59	3423	0.0172363423897166	172363423897166
Subject_009	GARDASIL	Th1	34	3423	0.00993280747881975	0.993280747881975
Subject_009	GARDASIL	Th17	87	3423	0.0254163014899211	254163014899211
Subject_009	GARDASIL	Th2	56	3423	0.016359918200409	16359918200409
Subject_009	GARDASIL	Treg	227	3423	0.0663160969909436	663160969909436
Subject_009	GARDASIL	other CD4	2960	3423	0.86473853345019	86473853345019
Subject_010	CERVARIX	Tfh	60	4775	0.012565445026178	12565445026178
Subject_010	CERVARIX	Th1	28	4775	0.00586387434554974	0.586387434554974
Subject_010	CERVARIX	Th17	131	4775	0.027434554973822	27434554973822
Subject_010	CERVARIX	Th2	91	4775	0.0190575916230366	190575916230366
Subject_010	CERVARIX	Treg	307	4775	0.0642931937172775	642931937172775
Subject_010	CERVARIX	other CD4	4158	4775	0.870785340314136	870785340314136
Subject_013	CERVARIX	Tfh	21	3548	0.00591882750845547	0.591882750845547
Subject_013	CERVARIX	Th1	7	3548	0.00197294250281849	0.197294250281849
Subject_013	CERVARIX	Th17	90	3548	0.0253664036076663	253664036076663
Subject_013	CERVARIX	Th2	59	3548	0.0166290868094701	166290868094701
Subject_013	CERVARIX	Treg	137	3548	0.0386133032694476	386133032694476
Subject_013	CERVARIX	other CD4	3234	3548	0.911499436302142	911499436302142
Subject_014	GARDASIL	Tfh	14	1647	0.0085003035822708	0.85003035822708
Subject_014	GARDASIL	Th1	10	1647	0.00607164541590771	0.607164541590771
Subject_014	GARDASIL	Th17	52	1647	0.0315725561627201	315725561627201
Subject_014	GARDASIL	Th2	36	1647	0.0218579234972678	218579234972678
Subject_014	GARDASIL	Treg	64	1647	0.0388585306618094	388585306618094
Subject_014	GARDASIL	other CD4	1471	1647	0.893139040680024	893139040680024

### Sheet: FisherExact_Frq
Cluster	P_Value	Odds_Ratio	Conf_Lower	Conf_Upper
Tfh	0.0211554405828103	0.610670734561578	0.394381888023898	0.938927420942459
Th1	1	0.980979033905135	0.510779815231618	190569367164805
Th17	0.0278195702675461	0.737008192089234	0.558177967764634	0.97224290575367
Th2	0.008694235230869	142011870029537	108953595747746	186020013443932
Treg	0.232983628901044	0.876954020726908	0.705731474300293	109025209703906
other CD4	0.000810910343496907	0.912816713341731	0.865162960312475	0.963116243695494

### Sheet: DEGs_IgG4
p_val	avg_log2FC	pct.1	pct.2	p_val_adj	gene
0.0087448949673551	102381438764031	147	66	1	IL4R
0.0146191446450802	0.850204339390142	163	82	1	CD40
0.255961552801281	0.648570478220492	0.07	44	1	IGHG4
0.315311332353695	-0.661497461456809	295	319	1	IGHG1
0.329843351381856	130392230683305	16	5	1	SLAMF7
0.382967550986506	0.429453188916905	0.07	49	1	XBP1
0.387447747185492	0.359063861025507	0.07	49	1	HSPA5
0.391416631489672	-108839511594571	12	22	1	PRDM1
0.539343983478229	-0.503432615224559	23	33	1	SOCS1
0.667116148898612	-0.503432615224558	12	16	1	SOCS3
0.726630852689676	-0.503432615224558	8	11	1	UNG
0.880024758771812	0.426178056884044	97	93	1	IRF4
0.880068029339664	-0.555900035118693	85	88	1	IGHG2
0.880406767435085	0.171167097981275	252	253	1	TNFRSF13C
0.91720358495147	-0.370166084361094	202	203	1	IGHG3
0.942329770626742	-0.20387233336565	213	209	1	CXCR4
0.957011165324506	-0.503432615224558	12	11	1	IL21R
0.957634378357178	0.152612983558081	171	0.17	1	STAT6
